# Enhancing the Human Health Status Prediction: the ATHLOS Project

**DOI:** 10.1101/2021.01.19.21250076

**Authors:** Panagiotis Anagnostou, Sotiris Tasoulis, Aristidis G. Vrahatis, Spiros Georgakopoulos, Matthew Prina, José Luis Ayuso-Mateos, Jerome Bickenbach, Ivet Bayes, Francisco Félix Caballero, Laia Egea-Cortés, Esther García-Esquinas, Matilde Leonardi, Sergei Scherbov, Abdonas Tamosiunas, Aleksander Galas, Josep Maria Haro, Albert Sanchez-Niubo, Vassilis Plagianakos, Demosthenes Panagiotakos

## Abstract

Preventive healthcare is a crucial pillar of health as it contributes to staying healthy and having immediate treatment when needed. Mining knowledge from longitudinal studies has the potential to significantly contribute to the improvement of preventive healthcare. Unfortunately, data originated from such studies are characterized by high complexity, huge volume and a plethora of missing values. Machine Learning, Data Mining and Data Imputation models are utilized as part of solving the aforementioned challenges, respectively. Towards this direction, we focus on the development of a complete methodology for the ATHLOS (Ageing Trajectories of Health: Longitudinal Opportunities and Synergies) Project - funded by the European Union’s Horizon 2020 Research and Innovation Program, which aims to achieve a better interpretation of the impact of aging on health. The inherent complexity of the provided dataset lie in the fact that the project includes 15 independent European and international longitudinal studies of aging. In this work, we particularly focus on the HealthStatus (HS) score, an index that estimates the human status of health, aiming to examine the effect of various data imputation models to the prediction power of classification and regression models. Our results are promising, indicating the critical importance of data imputation in enhancing preventive medicine’s crucial role.
