## Supplementary material for "Enhancing the Human Health Status Prediction: the ATHLOS Project"

### Sheet: S1
List of final variables (used)
Name	Description
age	Age at time of measure
sex	Biological sex
marital_status	Current marital status
education	Highest level of formal education achieved
living_alone	Participant is currently living alone.
residence	Current residence
resid_place	Place of residence (urban/rural)
employed	Participant has paid employment
nonpaid_work	Participant has none-paid work
retired	Participant is retired
age_retired	Age at retirement
sickdis	Respondent reports her/his current economic activity as sick or disabled
wealth	Total household wealth in quintiles
current_smoking	Current smoker. Any type of tobacco smoking.
ever_smoked	Ever smoked. Any type of tobacco smoking
smoking	Composite variable. Any type of tobacco smoking
n_cigarettes	Number of cigarettes smoked per week. Current smokers, cigarettes only
current_oh	Current alcohol drinker
freq_oh	Frequency of alcohol drinking
past_oh	Past alcohol drinker, 12 months before
level_pa	Level of physical activity/sedentary behaviours
n_walks	Number of walks in the last month (0.5 km or at least 10 min)
t_walks	Walking at least 10 min or equivalent by 0.5km during the last 1-2 weeks
f_mod_pa	Frequency of less vigorous exercise (weekly)
vig_pa	Engage in vigorous exercise during the last 2 weeks
f_vig_pa	Frequency of vigorous exercise (weekly)
n_vig_pa	Number of vigorous exercise in the last 2 weeks
t_vig_pa	Minutes of vigorous exercise in the last 2 weeks
srh	Respondent's self-rated/self-reported health
recent_falls	Recent falls in the last 6-24 months
conseq_falls	Consequences of falls
h_diabetes	History of diabetes mellitus
h_asthma	History of asthma
h_cpd	History of chronic pulmonary disorders
h_respiratory	History of chronic respiratory diseases such asthma, CPD, COPD, bronchitis,
h_hypertension	History of hypertension
h_joint_disorders	History of arthritis, rheumatism or osteoarthritis
h_angina	History of angina
mi_ha	Myocardial infarction or heart attack
stroke	Stroke
cvd	Stroke or myocardial infarction (heart attack) or angina
cvd_hard	History of stroke or myocardial infarction (heart attack)
cvd_all	The participant has been diagnosed by one or more of the following condition
cancer	Any malignancy (C00-D48) / information about past or current neoplasm (benig
oral_problems	The participant lost all the natural teeth or uses dentures (we assume that
weight	Weight of the participant
height	Height of the participant
bmi	Body Mass Index calculated as weight (kg)/height(m)^2
obesity	Precense of obesity (BMI value equal to or above 30Kg/m^2).
waist	Waist circumference
hip	Hip circumference
grip	Highest score (to the nearest kg) of all hand grip measurements, regardless
sbp	Blood pressure systolic
dbp	Blood pressure diastolic
ah	Arterial hypertension
heart_rate	Heart rate (bpm)
cog_stat	Current cognitive impairment
depression	Current depressive status
anxiety_symp	Psychological measure of anxiety syptoms
glucose	Blood/serum glucose levels
fibrinogen	Fibrinogen
triglycerides	Triglycerides
hdl_chol	Serum HDL Cholesterol
ldl_chol	Serum LDL Cholesterol
total_chol	Total Cholesterol
crp	C-reactive protein (CRP)
confidant	Has friend(s)/confidant?
spouse	Has spouse/partner?
clspeop	The number of close persons: friends, neighbours or co-workers
clsrel	The number of close relatives
child	Has children
grchild	Has grandchildren
oth_fam	Has other (living) family members (e.g. parents, siblings, in-laws, etc.) ex
cont_fr	Are the contacts with friends/neighbours frequent (i.e. contact once a month
f_cont_fr	Frequency of face to face and phone contacts with friends
f_other_fr	Frequency of phone or mail contacts with friends
cont_rel	Are the contacts with family members/relatives frequent (i.e. contact once a
inst_sup	Receives instrumental support (practical help) from someone?
close_spouse	Is the relationship with the spouse close?
emot_sup	Receives emotional support from someone (i.e. has someone to count on, peopl
pol_act	Any political activity (membership in a political organisation, sending peti
pol_vot	Political activity - voting
relig	Any form of religious participation (religious services attendance, religiou
sen_club	Participation in senior club/organization
sport	Any participation currently in group sport activities (clubs, etc.)
volun	Any voluntary/charitable activity
part_clubs	Participation in any club/community group
trust	Can people be trusted (generalized trust, i.e. trust in other members of the
bereav	Experience of a loss of any close person
divorce	Experience of divorce/separation
fin_prob	Ever experienced financial problems
lifethreat_sit	Ever experienced life-threatening situation (e.g. illness or accident)
nat_dis	Ever experienced any natural disaster
violence	Experience of any type of violence during the lifetime (inluding domestic vi
loneliness	Felt lonely
dintw	Day of baseline interview and followups
mintw	Month of baseline interview and followups
w	Weights for sample representativeness
proxy	Is any proxy helping to respond any question?
respondent	Respondent is the participant, spouse/partner or other
parentedu	Parental education
childsep	Childhood socioeconomic position
evaluative_wb	Evaluative well-being
multimorbid	Multimorbidity status
suicidal_ideation_lm	Suicidal ideation at least once in the last month
suicidal_ideation_12m	Suicidal ideation at least once in the last 12 months
dementia	Any type of dementia case

### Sheet: S2
Variables with indexes (Removed)
Name	Description
Id	-
athlos_id	Identification of the participant in ATHLOS
athlos_id2	athlos_id without hyphens
country	Population country
study	Study
wave	Wave
yintw	Year of baseline interview and followups
cohord	Cohort within the study
household_id	Identification of the participant's household

### Sheet: S3
Obviously depended variables that cannot be taken into account (Removed)
Name	Description
dbirth	Day of birth
mbirth	Month of birth
ybirth	Year of birth
h_diabetes_age	Age first diagnosed diabetes
h_asthma_age	Age first diagnosed asthma
h_cpd_age	Age first diagnosed chronic pulmonary disease
h_hypertension_age	Age first diagnosed hypertension
h_joint_disorders_age	Age first diagnosed joint disorder
h_angina_age	Age first diagnosed angina
mi_ha_age	Age of the last episode of myocardial infarction or heart attack
stroke_age	Age of the last episode of stroke
cancer_age	Age of the last cancer diagnosis
dementia_age	Age of dementia diagnosis

### Sheet: S4
Variables with information that cannot be considered (Removed)
Name	Description
living_status	Living status
ddeath	Day of death
mdeath	Month of death
ydeath	Year of death
migration	If the participant was born in a different country where he/she lives now
ymigration	Years that have passed since migration

### Sheet: S5
Variables which originally calculate the healthstatus (Removed)
Name	Description
memory	Difficulties with memory
dizziness	Dizziness problems when walking on a level surface
orientation	Orientation in time. Difficulties for orientation in time, evaluated by a se
walking_speed	Walking speed. Speed at metres per second (fastest record). Variable dichot
walking_speed_c	Walking speed. Speed at metres per second (fastest record). Continuous vari
energy	Self-reported high level of energy
sleep	Sleeping problems
pain	Has participant had experiences some degree of pain or if the participant do
incontinence	It measures if the participant has experienced loss of urine (or has used an
hearing_gen	Difficulty for hearing
hearing_conv	Difficulty for hearing what is said in a conversation
eye_gen	Eyesight - general vision. Difficulties in eye sight using glasses or corre
eye_far	Eyesight - far vision. Difficulties for far vision
eye_near	Eyesight - near vision. Difficulties for near vision
mob_walk	Mobility - walking. Difficulty for walking by yourself and without using any
mob_sit	Mobility - sitting. Difficulty for sitting for long periods
mob_up	Mobility - getting up from sitting down. Difficulty for getting up from sitt
mob_climb	Mobility - climbing stairs. Difficulty for climbing stairs
mob_stoop	Mobility - stooping, kneeling or crouching. Difficulty for stooping, kneelin
mob_arm	Mobility - reaching extending arms. Difficulty for reaching / extending arms
mob_pull	Mobility - pulling or pushing large objects. Difficulty for pulling or pushi
mob_lift	Mobility - lifting or carrying weights. Difficulty for lifting or carrying w
mob_coin	Mobility - picking up coin. Difficulty for picking up things with fingers
adl_toilet	ADL - Difficulties for using the toilet
adl_bathing	ADL - Difficulties for bathing or showering
adl_dressing	ADL - Difficulties for getting dressed
adl_eating	ADL - Difficulties for eating
adl_bed	ADL - Difficulties for getting in or out of bed
adl_moving	ADL - Difficulties for moving around the home
iadl_housewk	IADL - Difficulties for doing housework
iadl_meals	IADL - Difficulties for preparing meals
iadl_phone	IADL - Difficulties for making telephone calls
iadl_medication	IADL - Difficulties for taking medications
iadl_money	IADL - Difficulties for managing money, bills, expensesÃ¢â‚¬Â¦
iadl_map	IADL - Difficulties for using a map
iadl_outhome	IADL - Difficulties for getting out of home
iadl_shopping	IADL - Difficulties for shopping groceries
cog_imm	Cognition - immediate recall. Immediate recall of common nouns from a list.
cog_imm_c	Cognition - immediate recall. Immediate recall of common nouns from a list.
cog_verb	Cognition - verbal fluency. Name as many animals as they could think of in a
cog_verb_c	Cognition - verbal fluency. Name as many animals as they could think of in a
cog_proc	Cognition - processing speed. Variable dichotomised by first quartil with va
cog_proc_c	Cognition - processing speed. Continuous variable.
cog_del	Cognition- delayed recall. Recall the common nouns from the list previously
cog_del_c	Cognition- delayed recall. Recall the common nouns from the list previously
cog_num	Cognition - numeracy test. Composed by several numeracy questions. Variable
cog_num_c	Cognition - numeracy test. Composed by six numeracy questions. Continuous va

### Sheet: S6
Classification Resutls
	Logistic Regression	kNN	Random Forests	xgBoost	DNN1	DNN2
Accuracy
LR	0.734 (0.006)	0.549 (0.006)	0.745 (0.006)	0.756 (0.007)	0.654 (0.004)	0.710 (0.005)
Mean	0.741 (0.005)	0.653 (0.004)	0.757 (0.005)	0.760 (0.005)	0.723 (0.005)	0.737 (0.005)
MLR	0.734 (0.005)	0.555 (0.007)	0.742 (0.004)	0.756 (0.004)	0.658 (0.004)	0.718 (0.005)
DIM	0.730 (0.005)	0.548 (0.005)	0.744 (0.006)	0.756 (0.005)	0.681 (0.005)	0.704 (0.005)
Vtreat	0.753 (0.005)	0.742 (0.006)	0.753 (0.005)	0.758 (0.006)	0.733 (0.005)}	0.514 (0.005)
Precision
LR	0.639 (0.016)	0.000 (0.000)	0.734 (0.041)	0.594 (0.014)	0.535 (0.017)	0.473 (0.012)
Mean	0.663 (0.022)	0.577 (0.090)	0.744 (0.018)	0.609 (0.013)	0.658 (0.015)	0.490 (0.011)
MLR	0.644 (0.017)	0.000 (0.000)	0.737 (0.029)	0.591 (0.010)	0.551 (0.010)	0.479 (0.009)
DIM	0.636 (0.012)	0.000 (0.000)	0.748 (0.035)	0.586 (0.013)	0.575 (0.016)	0.469 (0.010)
Vtreat	0.724 (0.023)	0.706 (0.027)	0.744 (0.021)	0.605 (0.014)	0.701 (0.017)	0.171 (0.006)
Recall
LR	0.590 (0.017)	0.372 (0.004)	0.532 (0.008)	0.714 (0.025)	0.447 (0.006)	0.486 (0.008)
Mean	0.589 (0.014)	0.449 (0.004)	0.568 (0.008)	0.719 (0.023)	0.544 (0.007)	0.505 (0.005)
MLR	0.591 (0.015)	0.378 (0.005)	0.527 (0.004)	0.715 (0.018)	0.452 (0.009)	0.493 (0.010)
DIM	0.592 (0.012)	0.372 (0.004)	0.528 (0.007)	0.699 (0.021)	0.469 (0.009)	0.481 (0.011)
Vtreat	0.563 (0.008)	0.543 (0.010)	0.576 (0.006)	0.720 (0.021)	0.565 (0.009)	0.333 (0.007)
Sensitivity
LR	0.734 (0.006)	0.549 (0.006)	0.745 (0.006)	0.756 (0.007)	0.447 (0.005)	0.486 (0.005)
Mean	0.741 (0.005)	0.653 (0.004)	0.757 (0.005)	0.760 (0.005)	0.544 (0.003)	0.505 (0.003)
MLR	0.734 (0.005)	0.555 (0.007)	0.742 (0.004)	0.756 (0.004)	0.452 (0.005)	0.493 (0.005)
DIM	0.730 (0.005)	0.548 (0.005)	0.744 (0.006)	0.756 (0.005)	0.469 (0.005)	0.481 (0.005)
Vtreat	0.753 (0.005)	0.742 (0.006)	0.753 (0.005)	0.758 (0.006)	0.565 (0.004)	0.333 (0.003)
Specificity
LR	0.754 (0.006)	0.563 (0.005)	0.761 (0.006)	0.783 (0.006)	0.772 (0.006)	0.812 (0.006)
Mean	0.760 (0.005)	0.668 (0.005)	0.773 (0.004)	0.789 (0.004)	0.821 (0.006)	0.830 (0.006)
MLR	0.757 (0.005)	0.571 (0.007)	0.758 (0.005)	0.785 (0.004)	0.774 (0.005)	0.818 (0.004)
DIM	0.753 (0.006)	0.564 (0.005)	0.760 (0.007)	0.784 (0.006)	0.793 (0.007)	0.807 (0.007)
Vtreat	0.768 (0.005)	0.756 (0.005)	0.768 (0.005)	0.786 (0.006)	0.828 (0.005)	0.667 (0.004)
